# Effect of the *INSR* gene variants on the long-term response to a 31-month childhood obesity intervention

**DOI:** 10.1101/2022.05.26.22275619

**Authors:** Jing Chen, Rui Shan, Wu-Cai Xiao, Zheng Liu

## Abstract

**Objective:** To explore effects of the *INSR* genotype on the waist circumference reduction after a lifestyle-based obesity intervention.

**Methods:** This was a nested study in a cluster-randomized controlled trial conducted from September 2018 to June 2019 in Beijing, China. Four schools (200 children) were randomized to the intervention group (diet and physical activity) and 4 schools (193 children) were randomized to the control group (usual practice without a focus on obesity prevention). We followed up children at 9 months (the end of the intervention) and 31 months (22 months after the intervention), and genotyped 7 independent SNPs in the *INSR* gene. We assessed genetic effects on changes in five waist-related indicators [waist circumference, waist-to-hip ratio (whr), waist-to-height ratio (WHtR), waist circumference adjusted by BMI (WCadjBMI), waist-to-hip ratio adjusted by BMI (WHRadjBMI)] from baseline to 9 months and from 9 months to 31 months in the intervention and control group, respectively, and compared whether genetic effects differed by group (i.e., gene-group interaction).

**Results:** From baseline to 9 months, we found that *INSR* rs7508679, rs10420008, rs11883325, and rs4804416 modified the intervention effects on changes in all waist-related indicators (all *P* < 0.05). In the control group, the effect allele was associated with greater increases in waist-related indicators, whereas opposite-directional associations were observed in the intervention group. Such interactions between SNPs and group assignment were almost not observed from 9 months to 31 months.

**Conclusion:** Our data suggested that children carrying effect alleles of rs7508679, rs10420008, rs11883325, or rs4804416 may benefit more from a lifestyle intervention for obesity prevention, but the effect appeared to be attenuated in the long term.
