## Supplemental File 1 for "Effect of the *INSR* gene variants on the long-term response to a 31-month childhood obesity intervention"

### Sheet: Gene-diet
SNPs	Diet	Body weight_β	Body weight_2.5%	Body weight_97.5%	Body weight_Pvalue	Diet	BMI_β	BMI_2.5%	BMI_97.5%	BMI_Pvalue	Diet	BMI Z_β	BMI Z_2.5%	BMI Z_97.5%	BMI Z_Pvalue	Diet	Waist circumference_β	Waist circumference_2.5%	Waist circumference_97.5%	Waist circumference_Pvalue	Diet	Whr_β	Whr_2.5%	Whr_97.5%	Whr_Pvalue	Diet	WHtR_β	WHtR_2.5%	WHtR_97.5%	WHtR_Pvalue	Diet	WCadjBMI_β	WCadjBMI_2.5%	WCadjBMI_97.5%	WCadjBMI_Pvalue	Diet	WHRadjBMI_β	WHRadjBMI_2.5%	WHRadjBMI_97.5%	WHRadjBMI_Pvalue	Diet	Body fat percentage_β	Body fat percentage_2.5%	Body fat percentage_97.5%	Body fat percentage_Pvalue
rs7508679	Diet quality distance	-0.105051	-0.222588	0.0124853	0.0796478	Diet quality distance	-0.0417615	-0.0878033	0.00428019	0.0752979	Diet quality distance	-0.0175905	-0.0364574	0.00127638	0.0675435	Diet quality distance	-0.113629	-0.244226	0.0169684	0.08792	Diet quality distance	-0.000751359	-0.00155676	5.40405e-05	0.129082	Diet quality distance	-0.000751359	-0.00155676	5.40405e-05	0.0673814	Diet quality distance	-0.00209595	-0.0151646	0.0109727	0.75261	Diet quality distance	-0.00248405	-0.0157059	0.0107378	0.71196	Diet quality distance	-0.107431	-0.241224	0.0263617	0.115174
	Eat snacks or not	-2.95414	-5.47613	-0.432153	0.0218086	Eat snacks or not	-1.19832	-2.19867	-0.197972	0.0190154	Eat snacks or not	-0.563954	-0.971816	-0.156092	0.00685639	Eat snacks or not	-3.56725	-6.4159	-0.718609	0.0142531	Eat snacks or not	-0.0186625	-0.0362286	-0.0010964	0.155125	Eat snacks or not	-0.0186625	-0.0362286	-0.0010964	0.0373783	Eat snacks or not	-0.13376	-0.42271	0.15519	0.363282	Eat snacks or not	0.0622342	-0.228414	0.352882	0.673974	Eat snacks or not	-3.58998	-6.49899	-0.680967	0.0157123
	Eat fried food or not	0.646898	-1.88616	3.17995	0.615871	Eat fried food or not	0.0163679	-0.974187	1.00692	0.974097	Eat fried food or not	0.0938087	-0.311048	0.498666	0.648932	Eat fried food or not	-0.0842429	-2.92295	2.75447	0.953498	Eat fried food or not	-0.00157711	-0.0189149	0.0157607	0.85854	Eat fried food or not	-0.00157711	-0.0189149	0.0157607	0.858141	Eat fried food or not	-0.0637081	-0.349737	0.222321	0.661668	Eat fried food or not	-0.0495174	-0.335001	0.235966	0.733252	Eat fried food or not	0.530043	-2.36577	3.42586	0.719116
rs2115386	Diet type scores	0.128994	-0.396819	0.654807	0.62975	Diet type scores	0.057379	-0.148693	0.263451	0.584265	Diet type scores	0.0314716	-0.0531632	0.116106	0.465023	Diet type scores	0.143782	-0.43986	0.727424	0.628292	Diet type scores	0.000557855	-0.00261865	0.00373436	0.729978	Diet type scores	0.000699792	-0.00290079	0.00430037	0.702483	Diet type scores	-0.00142152	-0.0593563	0.0565132	0.961536	Diet type scores	-0.00251865	-0.0613545	0.0563172	0.932946	Diet type scores	0.184607	-0.413541	0.782754	0.544209
	Eat snacks or not	1.3716	-1.22039	3.96359	0.298786	Eat snacks or not	0.779829	-0.239032	1.79869	0.133162	Eat snacks or not	0.341216	-0.0751643	0.757597	0.10794	Eat snacks or not	1.55658	-1.34636	4.45951	0.292392	Eat snacks or not	0.00466448	-0.011065	0.0203939	0.560168	Eat snacks or not	0.0110919	-0.00677274	0.0289565	0.222901	Eat snacks or not	-0.138203	-0.427408	0.151002	0.347999	Eat snacks or not	-0.0989412	-0.389692	0.19181	0.503821	Eat snacks or not	1.87674	-1.09218	4.84567	0.214651
	Eat fried food or not	-1.85698	-4.47829	0.764331	0.164465	Eat fried food or not	-0.614922	-1.63753	0.407685	0.237791	Eat fried food or not	-0.274104	-0.69195	0.143741	0.197879	Eat fried food or not	-2.14421	-5.06681	0.778385	0.149959	Eat fried food or not	-0.0103273	-0.0260503	0.00539576	0.197314	Eat fried food or not	-0.0132889	-0.0311512	0.00457329	0.144336	Eat fried food or not	-0.0814494	-0.375231	0.212332	0.585973	Eat fried food or not	-0.0752437	-0.36835	0.217862	0.614012	Eat fried food or not	-1.96928	-4.96013	1.02158	0.196221
rs10420008	Diet quality distance	-0.162181	-0.279519	-0.0448431	0.00688601	Diet quality distance	-0.0481075	-0.0949987	-0.00121639	0.0443771	Diet quality distance	-0.0201485	-0.0393928	-0.000904269	0.0402175	Diet quality distance	-0.0920775	-0.2256	0.0414453	0.175869	Diet quality distance	0.000200943	-0.000529948	0.000931834	0.589023	Diet quality distance	-0.000370507	-0.0011962	0.000455186	0.378071	Diet quality distance	0.00894969	-0.00435906	0.0222584	0.186826	Diet quality distance	0.0193172	0.00601913	0.0326153	0.00453458	Diet quality distance	-0.0774941	-0.214208	0.05922	0.265668
	Eat snacks or not	-2.66323	-5.23965	-0.0868102	0.0427999	Eat snacks or not	-0.845875	-1.87532	0.183569	0.107004	Eat snacks or not	-0.35446	-0.775566	0.0666461	0.0987375	Eat snacks or not	-2.20143	-5.14079	0.737928	0.141679	Eat snacks or not	-0.00356709	-0.0196131	0.012479	0.662276	Eat snacks or not	-0.0066726	-0.0247989	0.0114537	0.469616	Eat snacks or not	-0.00312204	-0.29906	0.292816	0.983461	Eat snacks or not	0.163731	-0.132729	0.46019	0.278193	Eat snacks or not	-2.19629	-5.19608	0.803513	0.150807
	Eat fried food or not	-0.748317	-3.32556	1.82892	0.568415	Eat fried food or not	-0.146615	-1.16192	0.868694	0.77661	Eat fried food or not	0.0504417	-0.36495	0.465834	0.811413	Eat fried food or not	-1.18671	-4.09872	1.7253	0.423456	Eat fried food or not	-0.00172738	-0.0174972	0.0140425	0.829586	Eat fried food or not	-0.0035701	-0.0213679	0.0142277	0.69349	Eat fried food or not	-0.214411	-0.508341	0.0795198	0.15231	Eat fried food or not	-0.00388247	-0.297654	0.289889	0.979282	Eat fried food or not	-1.02	-3.99058	1.95058	0.499987
rs7248939	Diet quality distance	0.0726111	-0.0441547	0.189377	0.22214	Diet quality distance	0.0143065	-0.0315364	0.0601494	0.539734	Diet quality distance	0.00341448	-0.0153942	0.0222231	0.721259	Diet quality distance	0.0612559	-0.0685907	0.191103	0.354109	Diet quality distance	0.000269762	-0.000437831	0.000977354	0.45385	Diet quality distance	0.000188483	-0.000613775	0.00099074	0.644296	Diet quality distance	0.00582465	-0.00714349	0.0187928	0.377622	Diet quality distance	0.0020711	-0.0110256	0.0151678	0.755957	Diet quality distance	0.0599401	-0.0729579	0.192838	0.375633
	Eat snacks or not	2.04427	-0.385094	4.47363	0.0988454	Eat snacks or not	0.759436	-0.201548	1.72042	0.121048	Eat snacks or not	0.22366	-0.169861	0.617182	0.264467	Eat snacks or not	1.8643	-0.877532	4.60613	0.182036	Eat snacks or not	0.00630697	-0.00860144	0.0212154	0.406024	Eat snacks or not	0.0095072	-0.00737161	0.026386	0.268765	Eat snacks or not	-0.0168975	-0.293761	0.259966	0.904542	Eat snacks or not	-0.0524804	-0.329793	0.224833	0.710018	Eat snacks or not	1.5131	-1.28705	4.31325	0.28868
	Eat fried food or not	5.18767	2.79935	7.576	2.45713e-05	Eat fried food or not	2.02236	1.09131	2.95342	2.46877e-05	Eat fried food or not	0.854004	0.473905	1.2341	1.30612e-05	Eat fried food or not	6.48515	3.83251	9.13779	2.2189e-06	Eat fried food or not	0.0335736	0.0192328	0.0479144	5.69925e-06	Eat fried food or not	0.0370867	0.02083	0.0533434	9.67321e-06	Eat fried food or not	0.290297	0.0161734	0.564421	0.0379901	Eat fried food or not	0.287887	0.0151866	0.560588	0.0385919	Eat fried food or not	6.58724	3.88282	9.29166	2.41277e-06
rs11671297	Diet quality distance	-0.112473	-0.234236	0.00928884	0.0701141	Diet quality distance	-0.0441352	-0.0920495	0.00377899	0.0708947	Diet quality distance	-0.0159974	-0.0356733	0.00367845	0.110698	Diet quality distance	-0.124636	-0.260235	0.0109628	0.0714994	Diet quality distance	-0.000731043	-0.00146871	6.62311e-06	0.0520809	Diet quality distance	-0.00074286	-0.00158096	9.52411e-05	0.082161	Diet quality distance	-0.00306968	-0.0166383	0.010499	0.656615	Diet quality distance	-0.00695371	-0.0206629	0.00675551	0.319142	Diet quality distance	-0.127874	-0.266875	0.0111268	0.0712547
	Eat snacks or not	0.0705418	-2.52476	2.66584	0.957408	Eat snacks or not	-0.287758	-1.30803	0.73251	0.579507	Eat snacks or not	-0.0880887	-0.505463	0.329285	0.678376	Eat snacks or not	-0.735201	-3.63979	2.16939	0.618978	Eat snacks or not	-0.00641774	-0.0221866	0.00935113	0.424059	Eat snacks or not	-0.00921864	-0.0270865	0.00864923	0.311	Eat snacks or not	-0.0178121	-0.310437	0.274813	0.904793	Eat snacks or not	-0.0943319	-0.388467	0.199803	0.528676	Eat snacks or not	-1.2217	-4.18799	1.74458	0.418535
	Eat fried food or not	1.70108	-0.914036	4.31619	0.20169	Eat fried food or not	0.419858	-0.60221	1.44193	0.419746	Eat fried food or not	0.307993	-0.109229	0.725215	0.147468	Eat fried food or not	2.13784	-0.783469	5.05916	0.150993	Eat fried food or not	0.0105261	-0.00525776	0.02631	0.190552	Eat fried food or not	0.0107923	-0.00708316	0.0286677	0.235914	Eat fried food or not	0.294767	0.00268873	0.586845	0.0479385	Eat fried food or not	0.142407	-0.150639	0.435453	0.339925	Eat fried food or not	1.71458	-1.27198	4.70113	0.259678
rs11883325	Diet quality distance	0.0157768	-0.10166	0.133213	0.791766	Diet quality distance	0.0241909	-0.0216091	0.0699909	0.299584	Diet quality distance	0.00710386	-0.0116974	0.0259051	0.457881	Diet quality distance	0.0656897	-0.0640003	0.19538	0.319822	Diet quality distance	0.000200504	-0.000506267	0.000907274	0.577212	Diet quality distance	0.00053324	-0.000266914	0.00133339	0.190804	Diet quality distance	0.0656897	-0.0640003	0.19538	0.64616	Diet quality distance	-0.00150635	-0.0145499	0.0115372	0.820444	Diet quality distance	0.131802	-0.000595538	0.2642	0.0510336
	Eat snacks or not	-1.29936	-3.85806	1.25934	0.318688	Eat snacks or not	-0.657241	-1.66983	0.355351	0.202648	Eat snacks or not	-0.266101	-0.680162	0.147961	0.207132	Eat snacks or not	-1.81647	-4.70114	1.06821	0.216423	Eat snacks or not	-0.0117148	-0.0273637	0.00393407	0.141862	Eat snacks or not	-0.0110907	-0.0288487	0.00666735	0.220198	Eat snacks or not	-1.81647	-4.70114	1.06821	0.965512	Eat snacks or not	-0.100895	-0.391931	0.190142	0.495872	Eat snacks or not	-1.33636	-4.2866	1.61388	0.373672
	Eat fried food or not	0.0190624	-2.56232	2.60045	0.988423	Eat fried food or not	0.260258	-0.748677	1.26919	0.612301	Eat fried food or not	0.112657	-0.29988	0.525194	0.59161	Eat fried food or not	-0.35238	-3.24498	2.54022	0.810819	Eat fried food or not	-0.00677821	-0.0223809	0.00882444	0.393529	Eat fried food or not	7.22689e-07	-0.0176732	0.0176747	0.999936	Eat fried food or not	-0.35238	-3.24498	2.54022	0.0414194	Eat fried food or not	-0.256685	-0.544757	0.0313859	0.0805788	Eat fried food or not	0.989697	-1.96118	3.94057	0.50999
rs4804416	Diet quality distance	-0.0964826	-0.214551	0.0215862	0.108916	Diet quality distance	-0.0327466	-0.079203	0.0137098	0.166508	Diet quality distance	-0.0137308	-0.0327864	0.00532472	0.157305	Diet quality distance	-0.065501	-0.197474	0.0664723	0.329643	Diet quality distance	-5.52904e-05	-0.00077553	0.000664949	0.880069	Diet quality distance	-0.0004143	-0.00122875	0.000400147	0.317751	Diet quality distance	0.00524886	-0.00787312	0.0183708	0.431962	Diet quality distance	0.0081169	-0.0051408	0.0213746	0.229338	Diet quality distance	-0.0617256	-0.196855	0.0734041	0.369569
	Eat snacks or not	-2.37217	-4.97509	0.230757	0.0739437	Eat snacks or not	-1.13979	-2.16941	-0.110157	0.0301281	Eat snacks or not	-0.557121	-0.976968	-0.137273	0.00943866	Eat snacks or not	-2.82062	-5.76034	0.119097	0.0599798	Eat snacks or not	-0.00964028	-0.0256619	0.0063813	0.237501	Eat snacks or not	-0.0157815	-0.0338839	0.00232101	0.0873178	Eat snacks or not	0.0128489	-0.284614	0.310312	0.932359	Eat snacks or not	0.0851641	-0.213619	0.383948	0.575496	Eat snacks or not	-3.14137	-6.1397	-0.143042	0.040077
	Eat fried food or not	1.95937	-0.591894	4.51064	0.131865	Eat fried food or not	0.674143	-0.322257	1.67054	0.184207	Eat fried food or not	0.386261	-0.0202386	0.79276	0.0624841	Eat fried food or not	1.71982	-1.138	4.57764	0.237433	Eat fried food or not	0.00791156	-0.00753142	0.0233545	0.314413	Eat fried food or not	0.0107465	-0.00670786	0.0282009	0.226795	Eat fried food or not	-0.0508271	-0.339614	0.23796	0.729484	Eat fried food or not	-0.000561809	-0.288838	0.287714	0.996945	Eat fried food or not	2.28962	-0.622132	5.20137	0.122904

### Sheet: Gene-physical activity
SNPs	Physical Activity	Body weight_β	Body weight_2.5%	Body weight_97.5%	Body weight_Pvalue	Physical Activity	BMI_β	BMI_2.5%	BMI_97.5%	BMI_Pvalue	Physical Activity	BMI Z_β	BMI Z_2.5%	BMI Z_97.5%	BMI Z_Pvalue	Physical Activity	Waist circumference_β	Waist circumference_2.5%	Waist circumference_97.5%	Waist circumference_Pvalue	Physical Activity	Whr_β	Whr_2.5%	Whr_97.5%	Whr_Pvalue	Physical Activity	WHtR_β	WHtR_2.5%	WHtR_97.5%	WHtR_Pvalue	Physical Activity	WCadjBMI_β	WCadjBMI_2.5%	WCadjBMI_97.5%	WCadjBMI_Pvalue	Physical Activity	WHRadjBMI_β	WHRadjBMI_2.5%	WHRadjBMI_97.5%	WHRadjBMI_Pvalue	Physical Activity	Body fat percentage_β	Body fat percentage_2.5%	Body fat percentage_97.5%	Body fat percentage_Pvalue
rs7508679	Moderate-to-vigorous physical activity	0.126434	-0.42583	0.678698	0.652866	Moderate-to-vigorous physical activity	0.0608524	-0.156513	0.278217	0.582307	Moderate-to-vigorous physical activity	0.0238845	-0.0647365	0.112505	0.596451	Moderate-to-vigorous physical activity	0.0295424	-0.593068	0.652153	0.925713	Moderate-to-vigorous physical activity	0.000217398	-0.00315724	0.00359203	0.899265	Moderate-to-vigorous physical activity	0.00098159	-0.00282766	0.00479084	0.612658	Moderate-to-vigorous physical activity	-0.0243457	-0.0867569	0.0380656	0.44354	Moderate-to-vigorous physical activity	-0.0119922	-0.0744134	0.0504291	0.705816	Moderate-to-vigorous physical activity	0.199732	-0.432929	0.832393	0.535117
	Sedentary time	-0.00778049	-0.018822	0.00326104	0.166661	Sedentary time	-0.00536112	-0.00973096	-0.000991292	0.0163424	Sedentary time	-0.00218448	-0.00397387	-0.000395093	0.0168743	Sedentary time	-0.00941911	-0.0218821	0.00304392	0.138059	Sedentary time	-1.77866e-05	-8.62763e-05	5.0703e-05	0.609814	Sedentary time	-6.03167e-05	-0.000137353	1.67198e-05	0.124477	Sedentary time	0.00122035	-2.97997e-07	0.002441	0.0500556	Sedentary time	0.00108878	-0.000163775	0.00234134	0.0882209	Sedentary time	-0.0100058	-0.0227596	0.0027481	0.123728
	Screen time	-0.022056	-0.0421572	-0.00195483	0.031605	Screen time	-0.0143942	-0.0223516	-0.00643682	0.000426565	Screen time	-0.00557786	-0.00884945	-0.00230626	0.000887617	Screen time	-0.0295905	-0.0524175	-0.00676342	0.0112176	Screen time	-7.77081e-05	-0.000203757	4.83408e-05	0.22612	Screen time	-0.000199613	-0.00034028	-5.89464e-05	0.00554714	Screen time	0.00198036	-0.000284554	0.00424527	0.0863725	Screen time	0.00214732	-0.000167513	0.00446216	0.0689359	Screen time	-0.0301929	-0.0535477	-0.00683811	0.0114366
rs2115386	Moderate-to-vigorous physical activity	0.186395	-0.386903	0.759693	0.523025	Moderate-to-vigorous physical activity	0.0297948	-0.194493	0.254082	0.794066	Moderate-to-vigorous physical activity	0.00894738	-0.0825485	0.100443	0.847615	Moderate-to-vigorous physical activity	0.211472	-0.429334	0.852279	0.516781	Moderate-to-vigorous physical activity	-0.000263429	-0.00372834	0.00320149	0.881239	Moderate-to-vigorous physical activity	-6.44078e-07	-0.00392792	0.00392663	0.999743	Moderate-to-vigorous physical activity	0.0350274	-0.0288067	0.0988615	0.281285	Moderate-to-vigorous physical activity	-0.0171249	-0.0810168	0.046767	0.598473	Moderate-to-vigorous physical activity	0.0957344	-0.557581	0.74905	0.773392
	Sedentary time	0.00774877	-0.00335948	0.018857	0.170951	Sedentary time	0.00412413	-0.000257013	0.00850527	0.0649532	Sedentary time	0.00165253	-0.00014396	0.00344901	0.0712802	Sedentary time	0.0103206	-0.00210349	0.0227447	0.103195	Sedentary time	2.6215e-05	-4.18816e-05	9.43116e-05	0.44944	Sedentary time	5.92388e-05	-1.76664e-05	0.000136144	0.13067	Sedentary time	-0.000158373	-0.00138358	0.00106684	0.799455	Sedentary time	-0.00055416	-0.00181016	0.000701843	0.386096	Sedentary time	0.00759668	-0.00517336	0.0203667	0.242772
	Screen time	-0.0015855	-0.0224331	0.0192621	0.881182	Screen time	0.00169876	-0.00657961	0.00997714	0.686735	Screen time	0.00057147	-0.00282896	0.0039719	0.741175	Screen time	0.00220018	-0.0213034	0.0257038	0.854021	Screen time	-1.24026e-05	-0.000140858	0.000116053	0.849488	Screen time	1.4923e-05	-0.000130294	0.00016014	0.839933	Screen time	-0.000626248	-0.00293292	0.00168043	0.59368	Screen time	-0.000779205	-0.00314103	0.00158262	0.516821	Screen time	-0.00192081	-0.0260211	0.0221795	0.875519
rs10420008	Moderate-to-vigorous physical activity	0.271339	-0.283015	0.825693	0.336462	Moderate-to-vigorous physical activity	0.0978627	-0.121908	0.317633	0.381805	Moderate-to-vigorous physical activity	0.0306876	-0.059039	0.120414	0.501667	Moderate-to-vigorous physical activity	0.278089	-0.351936	0.908114	0.385985	Moderate-to-vigorous physical activity	0.00132427	-0.00209842	0.00474696	0.447253	Moderate-to-vigorous physical activity	0.00206951	-0.00178509	0.0059241	0.291776	Moderate-to-vigorous physical activity	0.0105527	-0.0528177	0.073923	0.743516	Moderate-to-vigorous physical activity	0.00639762	-0.0568898	0.069685	0.842547	Moderate-to-vigorous physical activity	0.377935	-0.261867	1.01774	0.246164
	Sedentary time	0.000347921	-0.011957	0.0126529	0.955685	Sedentary time	-0.00226279	-0.00717393	0.00264835	0.36544	Sedentary time	-0.00126338	-0.00327534	0.000748584	0.217642	Sedentary time	-0.00351242	-0.0174732	0.0104484	0.621015	Sedentary time	-2.33649e-07	-7.69657e-05	7.64984e-05	0.995225	Sedentary time	-2.96748e-05	-0.000116005	5.66552e-05	0.499431	Sedentary time	0.000440099	-0.000929594	0.00180979	0.527817	Sedentary time	0.000532111	-0.000867187	0.00193141	0.455003	Sedentary time	-0.00361925	-0.0178975	0.010659	0.618398
	Screen time	-0.00875453	-0.0273351	0.00982606	0.354739	Screen time	-0.00831922	-0.0156652	-0.000973234	0.0265633	Screen time	-0.00349704	-0.00651456	-0.00047951	0.0232537	Screen time	-0.0175658	-0.0385441	0.00341243	0.100482	Screen time	-5.325e-05	-0.000168852	6.23525e-05	0.36556	Screen time	-0.000130819	-0.000260166	-1.47308e-06	0.0474615	Screen time	0.000740711	-0.00134149	0.00282291	0.484595	Screen time	0.000916176	-0.00120668	0.00303904	0.396549	Screen time	-0.0176488	-0.0390967	0.00379921	0.106474
rs7248939	Moderate-to-vigorous physical activity	-0.532503	-1.07297	0.00796189	0.0534543	Moderate-to-vigorous physical activity	-0.0818915	-0.296156	0.132374	0.452801	Moderate-to-vigorous physical activity	-0.0200389	-0.107469	0.0673913	0.652475	Moderate-to-vigorous physical activity	-0.489144	-1.10118	0.122894	0.116909	Moderate-to-vigorous physical activity	-0.00195687	-0.0052746	0.00136086	0.24687	Moderate-to-vigorous physical activity	-0.0015819	-0.00533563	0.00217184	0.407824	Moderate-to-vigorous physical activity	-0.0677608	-0.128742	-0.00677924	0.029515	Moderate-to-vigorous physical activity	-0.0261266	-0.0871341	0.0348808	0.400276	Moderate-to-vigorous physical activity	-0.324061	-0.94699	0.298869	0.306998
	Sedentary time	-0.0046739	-0.0144945	0.00514668	0.349901	Sedentary time	-0.000977141	-0.00486338	0.0029091	0.621231	Sedentary time	-0.000277013	-0.00186957	0.00131554	0.732462	Sedentary time	-0.000796746	-0.0118229	0.0102294	0.887061	Sedentary time	1.90047e-05	-4.13595e-05	7.9369e-05	0.53616	Sedentary time	-4.01939e-06	-7.22025e-05	6.41637e-05	0.90776	Sedentary time	0.000621481	-0.000459972	0.00170293	0.259132	Sedentary time	0.000781399	-0.000322706	0.0018855	0.16482	Sedentary time	-0.00270577	-0.0139817	0.00857015	0.637239
	Screen time	-0.00958258	-0.0281527	0.00898752	0.31086	Screen time	-0.0029079	-0.0102321	0.00441626	0.435387	Screen time	-0.000291842	-0.00330155	0.00271787	0.848853	Screen time	-0.00451523	-0.0253507	0.0163203	0.670195	Screen time	-1.52886e-08	-0.000114215	0.000114184	0.99979	Screen time	-2.70257e-05	-0.000155677	0.000101625	0.679725	Screen time	0.000882732	-0.00117052	0.00293598	0.398363	Screen time	0.000863847	-0.00122981	0.0029575	0.417617	Screen time	-0.00661355	-0.027911	0.0146839	0.541742
rs11671297	Moderate-to-vigorous physical activity	0.0455101	-0.5129	0.60392	0.872773	Moderate-to-vigorous physical activity	0.000360858	-0.218652	0.219374	0.997417	Moderate-to-vigorous physical activity	0.00925453	-0.0800969	0.098606	0.838725	Moderate-to-vigorous physical activity	0.0341865	-0.592119	0.660492	0.914582	Moderate-to-vigorous physical activity	0.000534664	-0.00285929	0.00392862	0.756907	Moderate-to-vigorous physical activity	0.000276834	-0.00355995	0.00411362	0.887252	Moderate-to-vigorous physical activity	0.0102201	-0.0521314	0.0725715	0.747401	Moderate-to-vigorous physical activity	0.0186722	-0.0437035	0.0810479	0.556466	Moderate-to-vigorous physical activity	0.119705	-0.517613	0.757024	0.712085
	Sedentary time	-0.00770046	-0.0185445	0.00314354	0.163412	Sedentary time	-0.00366294	-0.00788399	0.000558117	0.0887563	Sedentary time	-0.00159735	-0.0033261	0.000131392	0.0700259	Sedentary time	-0.0074257	-0.019403	0.00455159	0.223508	Sedentary time	-7.96491e-06	-7.36994e-05	5.77695e-05	0.811768	Sedentary time	-4.98598e-05	-0.000123982	2.42624e-05	0.186687	Sedentary time	0.000591579	-0.000589354	0.00177251	0.325169	Sedentary time	0.000949715	-0.000258678	0.00215811	0.123062	Sedentary time	-0.00902462	-0.0212896	0.00324032	0.148734
	Screen time	-0.0132257	-0.034561	0.00810967	0.223594	Screen time	-0.00566369	-0.0139702	0.00264286	0.180771	Screen time	-0.00174378	-0.00515879	0.00167123	0.315915	Screen time	-0.0090609	-0.032681	0.0145592	0.451047	Screen time	-2.51654e-05	-0.000154628	0.000104298	0.702446	Screen time	-4.97815e-05	-0.000195816	9.6253e-05	0.502987	Screen time	0.00133308	-0.000984532	0.0036507	0.258696	Screen time	0.00115218	-0.00122017	0.00352453	0.340116	Screen time	-0.00816017	-0.0323593	0.016039	0.507605
rs11883325	Moderate-to-vigorous physical activity	0.574079	0.0170011	1.13116	0.0434389	Moderate-to-vigorous physical activity	0.225363	0.00639087	0.444336	0.0437103	Moderate-to-vigorous physical activity	0.0894584	0.000120196	0.178797	0.0496941	Moderate-to-vigorous physical activity	0.766346	0.140998	1.39169	0.0164499	Moderate-to-vigorous physical activity	0.00431212	0.000924806	0.00769943	0.0127352	Moderate-to-vigorous physical activity	0.00449593	0.000664243	0.00832762	0.0215902	Moderate-to-vigorous physical activity	0.047406	-0.0155345	0.110347	0.139444	Moderate-to-vigorous physical activity	0.0484225	-0.0145963	0.111441	0.131659	Moderate-to-vigorous physical activity	0.632295	-0.00544599	1.27004	0.0519784
	Sedentary time	0.000670975	-0.0113358	0.0126777	0.912545	Sedentary time	-0.00067894	-0.00540701	0.00404913	0.777772	Sedentary time	-0.000267351	-0.00220476	0.00167006	0.786229	Sedentary time	-0.000847249	-0.0142462	0.0125517	0.901092	Sedentary time	1.40001e-05	-5.93791e-05	8.73793e-05	0.707691	Sedentary time	1.35377e-06	-8.15537e-05	8.42613e-05	0.974397	Sedentary time	0.000209237	-0.00111356	0.00153204	0.755901	Sedentary time	0.000583826	-0.000771758	0.00193941	0.397527	Sedentary time	-0.00256597	-0.0162935	0.0111616	0.713354
	Screen time	0.00178305	-0.0181932	0.0217593	0.860749	Screen time	-0.00142782	-0.00926368	0.00640804	0.720262	Screen time	-0.000383408	-0.00360159	0.00283477	0.814865	Screen time	-0.00263021	-0.0248885	0.0196281	0.816346	Screen time	1.05212e-05	-0.000111453	0.000132496	0.865377	Screen time	-1.30231e-05	-0.000150545	0.000124498	0.852347	Screen time	0.000269377	-0.00192194	0.0024607	0.809089	Screen time	0.000714717	-0.00152682	0.00295625	0.530981	Screen time	-0.00205009	-0.0248482	0.020748	0.859713
rs4804416	Moderate-to-vigorous physical activity	0.182063	-0.379943	0.744069	0.524537	Moderate-to-vigorous physical activity	0.0706075	-0.1507	0.291915	0.530804	Moderate-to-vigorous physical activity	0.0216304	-0.0686554	0.111916	0.637847	Moderate-to-vigorous physical activity	0.00105613	-0.633096	0.635209	0.997389	Moderate-to-vigorous physical activity	-0.000507814	-0.00394599	0.00293036	0.771648	Moderate-to-vigorous physical activity	0.000525015	-0.00335616	0.00440619	0.79039	Moderate-to-vigorous physical activity	-0.0424431	-0.105954	0.0210673	0.189627	Moderate-to-vigorous physical activity	-0.0339172	-0.0974562	0.0296219	0.294565	Moderate-to-vigorous physical activity	0.231155	-0.413089	0.875398	0.480919
	Sedentary time	-0.000492416	-0.0128008	0.0118159	0.93733	Sedentary time	-0.00334433	-0.00833441	0.00164576	0.188311	Sedentary time	-0.00154099	-0.00358462	0.000502635	0.138954	Sedentary time	-0.00401942	-0.018215	0.0101761	0.577941	Sedentary time	-4.38286e-06	-8.22383e-05	7.34726e-05	0.911897	Sedentary time	-3.47113e-05	-0.000122446	5.30234e-05	0.436993	Sedentary time	0.00121643	-0.000170431	0.0026033	0.0853941	Sedentary time	0.000806541	-0.000618345	0.00223143	0.266343	Sedentary time	-0.00373091	-0.0182603	0.0107984	0.613831
	Screen time	-0.00357009	-0.0234969	0.0163567	0.724778	Screen time	-0.00661242	-0.0146449	0.00142007	0.106328	Screen time	-0.00283328	-0.00613061	0.000464048	0.0919181	Screen time	-0.0119392	-0.0348437	0.0109653	0.305956	Screen time	-4.72303e-05	-0.000172929	7.84686e-05	0.460381	Screen time	-9.28859e-05	-0.000234178	4.84061e-05	0.196862	Screen time	0.00103769	-0.00122327	0.00329865	0.367307	Screen time	0.000556424	-0.0017573	0.00287015	0.636504	Screen time	-0.0114688	-0.0349027	0.0119651	0.33641
